# Error-Controlled Decision Policies for Medical Foundation Models

**DOI:** 10.64898/2026.02.23.26346927

**Authors:** Intae Moon, Ying Jin, Mustafa Saleh, Alexander Gusev, Marinka Zitnik

**Affiliations:** Department of Biomedical Informatics, Harvard Medical School, Boston, MA, USA; Broad Institute of MIT and Harvard, Cambridge, MA, USA; Department of Statistics and Data Science, University of Pennsylvania, Philadelphia, PA, USA; Division of Population Sciences, Dana-Farber Cancer Institute, Boston, MA, USA; Kempner Institute for the Study of Natural and Artificial Intelligence, Harvard University, Allston, MA, USA; Harvard Data Science Initiative, Cambridge, MA, USA

## Abstract

To use foundation models in medicine, clinicians need decision policies that act on model predictions within an explicit error budget, such as a limit on the rate of false positive calls. High average prediction accuracy does not guarantee safe decisions, because errors can concentrate among the patients whose predictions directly guide care and lead to harm and inefficient use of healthcare resources. Here we introduce StratCP, a stratified conformal prediction approach that decides, for each patient, whether a foundation model prediction can directly guide care or whether the patient should be deferred to further evaluation. StratCP selects patients whose predictions can be acted on while controlling the false discovery rate at a level set by the user. For deferred patients, it returns prediction sets that contain the true disease state at the target rate to guide confirmatory testing or expert review. When clinical guidelines define relationships among disease states, StratCP uses a utility graph to form clinically coherent prediction sets while maintaining coverage. We evaluate StratCP with foundation models for ophthalmology, neuro-oncology, and longitudinal health records across diagnosis, biomarker, operational, laboratory, and survival prediction tasks. StratCP controls the false discovery rate among selected patients and achieves the target coverage among deferred patients, whereas standard conformal prediction exceeds the error budget. When a predictor is applied to a new cohort, calibrating StratCP on as few as 50 labeled slides from that cohort maintains error control and prediction-set coverage without retraining. In an independent neuro-oncology cohort, StratCP selects predictions of IDH status and integrated diagnosis from H&E slides that meet the error budget, showing potential for earlier assessment during routine pathology workup. StratCP provides decision policies that specify, with controlled error, when foundation model predictions can guide care.
