## Supplementary Table 13 for "Error-Controlled Decision Policies for Medical Foundation Models"

### Sheet: Clinician_agreement_review
review_case_id	cohort_randomized_patient_id	llm_extracted_idh_status	idh_status_agreement	idh_status_adjudicated_reason	idh_result_date_agreement	idh_result_date_diff_days	idh_result_date_adjudicated_reason	llm_extracted_integrated_diagnosis	integrated_diagnosis_agreement	integrated_diagnosis_adjudicated_reason	integrated_diagnosis_date_agreement	integrated_diagnosis_date_diff_days	integrated_diagnosis_date_adjudicated_reason	molecular_result_date_agreement	molecular_result_date_diff_days	molecular_result_date_adjudicated_reason	surgery_or_biopsy_date_agreement	surgery_or_biopsy_date_adjudicated_reason
PAT-001	RPID-FB5J2MWL9D	IDH-mutant	Agree		Disagree	358	LLM inaccurate. Missed pathology report sign-out date, matching the tissue block	Anaplastic oligodendroglioma, IDH-mutant and 1p/19q codeleted	Agree		Agree			Agree			Agree
PAT-002	RPID-8M5JWNX97M	IDH-wildtype	Agree		Agree			Glioblastoma, IDH-wildtype	Agree		Disagree	-43	LLM inaccurate, picked up a wrong date from a progress note.	Agree			Agree
PAT-003	RPID-NRGLM29K49	IDH-wildtype	Agree		Agree			Glioblastoma, IDH-wildtype	Agree		Agree			Agree			Agree
PAT-004	RPID-BJ3JQVT7MA	IDH-wildtype	Agree		Agree			Glioblastoma, IDH-wildtype	Agree		Agree			Agree			Agree
PAT-005	RPID-5N9L5Y93HW	IDH-wildtype	Agree		Agree			Glioblastoma, IDH-wildtype	Agree		Agree			Disagree	-32	LLM inaccurate, picked up a wrong date from a progress note.	Agree
PAT-006	RPID-FA2E9T2652	IDH-wildtype	Agree		Disagree	-21	LLM inaccurate. Missed pathology report sign-out date, matching the tissue block	Glioblastoma, IDH-wildtype	Agree		Agree			Disagree	13	LLM inaccurate, picked up a wrong addendum sign-out date	Agree
PAT-007	RPID-VPKERXTZQ9	IDH-wildtype	Agree		Agree			Glioblastoma, IDH-wildtype	Agree		Agree			Agree			Agree
PAT-008	RPID-X5N4WT7R54	IDH-wildtype	Agree		Agree			Glioblastoma, IDH-wildtype	Agree		Agree			Agree			Agree
PAT-009	RPID-FW8AV3ZW55	IDH-wildtype	Agree		Agree			Glioblastoma, IDH-wildtype	Agree		Agree			Agree			Agree
PAT-010	RPID-AJL5TXC9J3	IDH-wildtype	Agree		Agree			Glioblastoma, IDH-wildtype	Agree		Agree			Agree			Agree
PAT-011	RPID-584BCF8FH6	IDH-wildtype	Agree		Agree			Glioblastoma, IDH-wildtype	Agree		Disagree	6	LLM inaccurate, picked up a wrong date from a progress note.	Agree			Agree
PAT-012	RPID-86JHFWTK2P	IDH-wildtype	Agree		Agree			Glioblastoma, IDH-wildtype	Agree		Agree			Agree			Agree
PAT-013	RPID-FUSDMQUXKQ	IDH-mutant	Agree		Agree			Glioblastoma, IDH-mutant	Agree		Agree			Disagree	-60	LLM inaccurate, picked up a wrong date from a progress note.	Agree
PAT-014	RPID-SWUQ2BMFX8	IDH-wildtype	Agree		Agree			Glioblastoma, IDH-wildtype	Disagree	LLM inaccurate. Similar but wrong diagnosis. It should be DIFFUSE GLIOMA WITH HIGH-GRADE MOLECULAR FEATURES, negative for IDH1 (R132H)	Agree			Agree			Agree
PAT-015	RPID-QZ753EBUFK	IDH-mutant	Agree		Agree			Glioblastoma, IDH-mutant	Agree		Agree			Agree			Agree
PAT-016	RPID-ZV39SUW8YM	IDH-wildtype	Agree		Disagree	58	LLM inaccurate, Missed pathology report sign-out date, matching the tissue block	Glioblastoma, IDH-wildtype	Agree		Disagree	58	LLM inaccurate, picked up a wrong date from a progress note.	Disagree	84	LLM inaccurate, picked up a wrong date from a progress note.	Agree
PAT-017	RPID-SNC3MFFAWQ	IDH-wildtype	Agree		Agree			Glioblastoma, IDH-wildtype	Agree		Agree			Agree			Agree
PAT-018	RPID-MHMSTLA4N3	IDH-mutant	Agree		Agree			Glioblastoma, IDH-mutant	Agree		Agree			Agree			Agree
PAT-019	RPID-7MWU4YZ3J5	IDH-mutant	Agree		Agree			Anaplastic oligodendroglioma, IDH-mutant and 1p/19q codeleted	Agree		Disagree	-18	LLM inaccurate, picked up a wrong date from a progress note.	Disagree	-2903	LLM inaccurate, picked up a wrong date from a progress note.	Agree
PAT-020	RPID-QV6PTSQZJW	IDH-mutant	Agree		Agree			Anaplastic oligodendroglioma, IDH-mutant and 1p/19q codeleted	Agree		Agree			Agree			Agree
PAT-021	RPID-7SWR3LHPLC	IDH-wildtype	Agree		Disagree		LLM inaccurate. No relevant pathology report	Glioblastoma, IDH-wildtype	Agree		Agree			Agree			Agree
PAT-022	RPID-ZBCFRQJ9SH	IDH-mutant	Agree		Agree			Anaplastic oligodendroglioma, IDH-mutant and 1p/19q codeleted	Agree		Agree			Disagree	-64	LLM inaccurate, picked up a wrong date from a progress note.	Agree
PAT-023	RPID-ERHMDJLNDC	IDH-wildtype	Agree		Agree			Glioblastoma, IDH-wildtype	Agree		Agree			Agree			Agree
PAT-024	RPID-DP2JRPSZ2X	IDH-mutant	Agree		Agree			Anaplastic oligodendroglioma, IDH-mutant and 1p/19q codeleted	Agree		Agree			Agree			Agree
PAT-025	RPID-FEQGD2WMLA	IDH-mutant	Agree		Agree			Glioblastoma, IDH-mutant	Agree		Agree			Agree			Agree
PAT-026	RPID-2VQD8BFD7Q	IDH-wildtype	Agree		Agree			Glioblastoma, IDH-wildtype	Agree		Agree			Agree			Agree
PAT-027	RPID-UM33WTTZD6	IDH-wildtype	Agree		Agree			Glioblastoma, IDH-wildtype	Agree		Disagree	17	LLM inaccurate, picked up a wrong addendum sign-out date	Agree			Agree
PAT-028	RPID-GJF23M7NB7	IDH-wildtype	Agree		Agree			Glioblastoma, IDH-wildtype	Agree		Disagree	7	LLM inaccurate, picked up a wrong addendum sign-out date	Agree			Agree
PAT-029	RPID-33VG98DATB	IDH-mutant	Agree		Disagree	1447	LLM inaccurate. Missed pathology report sign-out date, matching the tissue block	Glioblastoma, IDH-mutant	Disagree	DIFFUSE ASTROCYTOMA / GRADE 2 / IDH1(R132H) MUTATION POSITIVE, Later progressed to Glioblastoma	Disagree	1447	LLM inaccurate, picked up a wrong date from a progress note.	Agree			Agree
PAT-030	RPID-NGTP4J8SMT	IDH-wildtype	Agree		Agree			Glioblastoma, IDH-wildtype	Agree		Agree			Agree			Agree

### Sheet: Integrated diagnosis
patient_id	disease_status
RPID-5LSNWPQEPS	Anaplastic oligodendroglioma, IDH-mutant and 1p/19q codeleted
RPID-7P9FGCXMGL	Glioblastoma, IDH-wildtype
RPID-HKRHE4MMJH	Glioblastoma, IDH-wildtype
RPID-87S6MCCFQ7	Glioblastoma, IDH-wildtype
RPID-TEUY3VHNVM	Glioblastoma, IDH-wildtype
RPID-FW8AV3ZW55	Glioblastoma, IDH-wildtype
RPID-WWZQBGAYNZ	Glioblastoma, IDH-mutant
RPID-C57T5VFEQ7	Glioblastoma, IDH-wildtype
RPID-DL4Q3JVG2V	Glioblastoma, IDH-wildtype
RPID-ML2GNGR6LT	Glioblastoma, IDH-wildtype
RPID-RCBBNQKEPH	Glioblastoma, IDH-mutant
RPID-MDG23WQL7X	Glioblastoma, IDH-wildtype
RPID-LKYZTW4Z6D	Glioblastoma, IDH-wildtype
RPID-6LPPTNFVT8	Anaplastic oligodendroglioma, IDH-mutant and 1p/19q codeleted
RPID-FA2E9T2652	Glioblastoma, IDH-wildtype
RPID-9KVDWAK2XR	Glioblastoma, IDH-wildtype
RPID-JAETB3JQSD	Glioblastoma, IDH-mutant
RPID-MM7NVFAAFV	Glioblastoma, IDH-wildtype
RPID-GSJS3WQC4J	Glioblastoma, IDH-wildtype
RPID-TB5HNV43JN	Glioblastoma, IDH-wildtype
RPID-25S2SR346Z	Glioblastoma, IDH-wildtype
RPID-JH3XT2ED94	Anaplastic oligodendroglioma, IDH-mutant and 1p/19q codeleted
RPID-85BQ3Y8H6X	Glioblastoma, IDH-wildtype
RPID-UGV3JSJ9BR	Glioblastoma, IDH-wildtype
RPID-5TL48VTCSQ	Glioblastoma, IDH-mutant
RPID-V7TBP7M4Z8	Glioblastoma, IDH-wildtype
RPID-UHADTPS4L9	Glioblastoma, IDH-wildtype
RPID-4V9G49ACS3	Glioblastoma, IDH-wildtype
RPID-WFHFVDVEHN	Glioblastoma, IDH-wildtype
RPID-TQC3DXGRXH	Glioblastoma, IDH-wildtype
RPID-WK3GTC458S	Glioblastoma, IDH-wildtype
RPID-HPQQ8WEBGF	Glioblastoma, IDH-wildtype
RPID-8NC2RA7VU7	Glioblastoma, IDH-wildtype
RPID-Q34K6524T4	Glioblastoma, IDH-mutant
RPID-6X9UEDUK5C	Glioblastoma, IDH-wildtype
RPID-FY4MYB4S3Z	Glioblastoma, IDH-wildtype
RPID-WQJE724U2W	Glioblastoma, IDH-wildtype
RPID-DYNCWTTEVR	Glioblastoma, IDH-wildtype
RPID-DNER8CJ8L7	Glioblastoma, IDH-wildtype
RPID-VD9RWXRTYF	Glioblastoma, IDH-wildtype
RPID-7SWR3LHPLC	Glioblastoma, IDH-wildtype
RPID-T6F4F9YH7L	Glioblastoma, IDH-wildtype
RPID-NB5HZQRVXC	Glioblastoma, IDH-wildtype
RPID-SWUQ2BMFX8	Glioblastoma, IDH-wildtype
RPID-TZZRHPXL6W	Glioblastoma, IDH-wildtype
RPID-7DUYBWWR39	Glioblastoma, IDH-wildtype
RPID-9S6FBD8K6G	Glioblastoma, IDH-wildtype
RPID-GUDV2C9FND	Glioblastoma, IDH-wildtype
RPID-LTUASG4PK3	Glioblastoma, IDH-wildtype
RPID-9CYRMVAXRX	Glioblastoma, IDH-wildtype
RPID-VPKERXTZQ9	Glioblastoma, IDH-wildtype
RPID-B4VWVRC279	Glioblastoma, IDH-wildtype
RPID-Y3WQKYKYU2	Glioblastoma, IDH-mutant
RPID-J7Q68LJKG6	Glioblastoma, IDH-wildtype
RPID-UU47323PYY	Anaplastic oligodendroglioma, IDH-mutant and 1p/19q codeleted
RPID-QXCSRVSTXW	Glioblastoma, IDH-wildtype
RPID-H2W6LCYMHD	Glioblastoma, IDH-wildtype
RPID-AKAMAXZ6AM	Glioblastoma, IDH-wildtype
RPID-QV6PTSQZJW	Anaplastic oligodendroglioma, IDH-mutant and 1p/19q codeleted
RPID-YNW4JWWVLD	Glioblastoma, IDH-wildtype
RPID-SZYXBDSX3J	Glioblastoma, IDH-wildtype
RPID-X2GJQAMUFB	Glioblastoma, IDH-wildtype
RPID-K4X9WCNYNB	Glioblastoma, IDH-mutant
RPID-NKSQ8NUMM6	Glioblastoma, IDH-mutant
RPID-2ZLRJKGH86	Anaplastic oligodendroglioma, IDH-mutant and 1p/19q codeleted
RPID-WQHCVRKDCG	Glioblastoma, IDH-wildtype
RPID-DSXHUJ9TGT	Glioblastoma, IDH-wildtype
RPID-ERHMDJLNDC	Glioblastoma, IDH-wildtype
RPID-QRT8AMQH6D	Glioblastoma, IDH-wildtype
RPID-SWHP9Z67J2	Glioblastoma, IDH-wildtype
RPID-BNV6JHDH3U	Glioblastoma, IDH-wildtype
RPID-9TEBQP2CX5	Glioblastoma, IDH-wildtype
RPID-JKCEG8B5Q7	Anaplastic oligodendroglioma, IDH-mutant and 1p/19q codeleted
RPID-Q7T2D4WDFX	Glioblastoma, IDH-wildtype
RPID-6UM4TDTQKZ	Glioblastoma, IDH-wildtype
RPID-6VXAL67S6G	Glioblastoma, IDH-wildtype
RPID-8V9SHPYUE5	Glioblastoma, IDH-wildtype
RPID-TPB3JS3GGX	Glioblastoma, IDH-wildtype
RPID-PEWXFJEPYE	Glioblastoma, IDH-wildtype
RPID-Z98YFC2FTV	Glioblastoma, IDH-wildtype
RPID-5N9L5Y93HW	Glioblastoma, IDH-wildtype
RPID-UM33WTTZD6	Glioblastoma, IDH-wildtype
RPID-8KVSUXDG5F	Glioblastoma, IDH-wildtype
RPID-8449LLS2PH	Glioblastoma, IDH-wildtype
RPID-PX2U2MZ4ZP	Glioblastoma, IDH-wildtype
RPID-BTJXD9JKFX	Glioblastoma, IDH-wildtype
RPID-R8C8MF7XZP	Glioblastoma, IDH-wildtype
RPID-HJTZ8XJYW8	Glioblastoma, IDH-wildtype
RPID-4Y97THB866	Glioblastoma, IDH-wildtype
RPID-CYX33REJD9	Glioblastoma, IDH-wildtype
RPID-E59HW3R5AE	Glioblastoma, IDH-wildtype
RPID-FB5J2MWL9D	Anaplastic oligodendroglioma, IDH-mutant and 1p/19q codeleted
RPID-YE2696CSWJ	Glioblastoma, IDH-wildtype
RPID-ZJ3T64NCD7	Glioblastoma, IDH-wildtype
RPID-ET4XYH5XBH	Glioblastoma, IDH-wildtype
RPID-Y2LUXYN2EP	Glioblastoma, IDH-wildtype
RPID-SAHBC2KVTC	Glioblastoma, IDH-wildtype
RPID-8M5JWNX97M	Glioblastoma, IDH-wildtype
RPID-PML77YJVE3	Glioblastoma, IDH-wildtype
RPID-NGTP4J8SMT	Glioblastoma, IDH-wildtype
RPID-JGMBDREYXE	Glioblastoma, IDH-wildtype
RPID-G9YC9BM8R5	Glioblastoma, IDH-wildtype
RPID-L75N5NF2Y2	Glioblastoma, IDH-wildtype
RPID-QS73G5UDDH	Glioblastoma, IDH-wildtype
RPID-68BERZH5LK	Glioblastoma, IDH-wildtype
RPID-CK3PJ9S33M	Glioblastoma, IDH-wildtype
RPID-SNC3MFFAWQ	Glioblastoma, IDH-wildtype
RPID-4PYGQ7GNTJ	Glioblastoma, IDH-wildtype
RPID-RNFQVDDXMQ	Glioblastoma, IDH-wildtype
RPID-TLNF4YAC3W	Glioblastoma, IDH-wildtype
RPID-T7EQTTTQGN	Glioblastoma, IDH-wildtype
RPID-86JHFWTK2P	Glioblastoma, IDH-wildtype
RPID-ZNHS74V9E4	Glioblastoma, IDH-wildtype
RPID-CA6YVJC7AQ	Glioblastoma, IDH-wildtype
RPID-GJF23M7NB7	Glioblastoma, IDH-wildtype
RPID-BL9EQSF7FD	Glioblastoma, IDH-wildtype
RPID-R9M5LELANW	Glioblastoma, IDH-mutant
RPID-PSB9JX6E4T	Glioblastoma, IDH-wildtype
RPID-T4N4DU63TS	Glioblastoma, IDH-wildtype
RPID-R838CXW4HS	Glioblastoma, IDH-wildtype
RPID-EMKLPWN4ZZ	Glioblastoma, IDH-wildtype
RPID-L9JCGMJE67	Anaplastic oligodendroglioma, IDH-mutant and 1p/19q codeleted
RPID-N7XG28GKQ9	Glioblastoma, IDH-wildtype
RPID-F8HEUB9S38	Glioblastoma, IDH-wildtype
RPID-QZ753EBUFK	Glioblastoma, IDH-mutant
RPID-46KVQVW6TK	Glioblastoma, IDH-wildtype
RPID-BHGJJXSCMM	Glioblastoma, IDH-wildtype
RPID-4Z2UFQTX9Z	Glioblastoma, IDH-wildtype
RPID-TJQLRBLGPJ	Glioblastoma, IDH-wildtype
RPID-84J8H44DAJ	Glioblastoma, IDH-wildtype
RPID-WGF9RHEPSQ	Glioblastoma, IDH-wildtype
RPID-AJL5TXC9J3	Glioblastoma, IDH-wildtype
RPID-ESQR269FBU	Glioblastoma, IDH-wildtype
RPID-KD8BNZDUCT	Glioblastoma, IDH-wildtype
RPID-8YQW574XXT	Glioblastoma, IDH-wildtype
RPID-WQ7UQBHCE4	Anaplastic oligodendroglioma, IDH-mutant and 1p/19q codeleted
RPID-8YLSQQLK4C	Glioblastoma, IDH-wildtype
RPID-XRYE6PGG87	Glioblastoma, IDH-wildtype
RPID-SJYPWF2UMM	Glioblastoma, IDH-wildtype
RPID-KP77YFZE57	Glioblastoma, IDH-wildtype
RPID-K9E3L7GGM6	Glioblastoma, IDH-wildtype
RPID-S3YG6BXXDA	Glioblastoma, IDH-wildtype
RPID-QSV5S8T9CD	Glioblastoma, IDH-wildtype
RPID-69XZJ7TQA5	Glioblastoma, IDH-wildtype
RPID-7CGA8DQFJX	Glioblastoma, IDH-wildtype
RPID-UGJUERQLNH	Glioblastoma, IDH-wildtype
RPID-JU4RRCHHPB	Glioblastoma, IDH-wildtype
RPID-7MWU4YZ3J5	Anaplastic oligodendroglioma, IDH-mutant and 1p/19q codeleted
RPID-D7LSAAZE5H	Glioblastoma, IDH-wildtype
RPID-HPJY4LVMC5	Glioblastoma, IDH-wildtype
RPID-W5QYV7BK6P	Anaplastic oligodendroglioma, IDH-mutant and 1p/19q codeleted
RPID-YWCDPCMA3Q	Glioblastoma, IDH-wildtype
RPID-DP2JRPSZ2X	Anaplastic oligodendroglioma, IDH-mutant and 1p/19q codeleted
RPID-SCC2D5DGVA	Glioblastoma, IDH-wildtype
RPID-N3KHEX3TEK	Glioblastoma, IDH-wildtype
RPID-CCRQP3KDQX	Glioblastoma, IDH-wildtype
RPID-EZEMWGXHAK	Glioblastoma, IDH-wildtype
RPID-2C6GCEMA85	Glioblastoma, IDH-mutant
RPID-2VQD8BFD7Q	Glioblastoma, IDH-wildtype
RPID-42FNLPDZYE	Glioblastoma, IDH-wildtype
RPID-CZ4N7BF44Q	Glioblastoma, IDH-wildtype
RPID-57CH57DKJH	Glioblastoma, IDH-wildtype
RPID-9T6K287THF	Glioblastoma, IDH-wildtype
RPID-D9GSYVR8ZB	Glioblastoma, IDH-wildtype
RPID-DCK4JYC2FR	Glioblastoma, IDH-wildtype
RPID-RN922NZ3UF	Glioblastoma, IDH-wildtype
RPID-TR3XNQNFJA	Glioblastoma, IDH-wildtype
RPID-3UREHGHFQX	Glioblastoma, IDH-wildtype
RPID-TPWSCAG4TV	Glioblastoma, IDH-wildtype
RPID-D6W8NCGF9R	Glioblastoma, IDH-mutant
RPID-A3X4G3VFZW	Glioblastoma, IDH-wildtype
RPID-KCCXZ2L92Y	Glioblastoma, IDH-wildtype
RPID-M7CQM74BDX	Glioblastoma, IDH-wildtype
RPID-VCPT43UQAN	Glioblastoma, IDH-wildtype
RPID-HZ8E25W8TQ	Glioblastoma, IDH-wildtype
RPID-LY9P2HVMJ7	Glioblastoma, IDH-mutant
RPID-FX6JZGH4NK	Glioblastoma, IDH-wildtype
RPID-5ATZA6LHPG	Glioblastoma, IDH-wildtype
RPID-ECWY6DU3L3	Glioblastoma, IDH-wildtype
RPID-PHJ4W5YF5Z	Glioblastoma, IDH-wildtype
RPID-FUSDMQUXKQ	Glioblastoma, IDH-mutant
RPID-5K9PVQLHJZ	Glioblastoma, IDH-mutant
RPID-RHU44S94RF	Glioblastoma, IDH-wildtype
RPID-DWU9SREA4Z	Anaplastic oligodendroglioma, IDH-mutant and 1p/19q codeleted
RPID-PXRYKW5F8M	Glioblastoma, IDH-wildtype
RPID-ZTFFEHCL9E	Glioblastoma, IDH-wildtype
RPID-YBTUCQKFTH	Glioblastoma, IDH-wildtype
RPID-N7DP28PZQR	Glioblastoma, IDH-wildtype
RPID-XUASAMN3X5	Glioblastoma, IDH-wildtype
RPID-PNNLZUHW28	Glioblastoma, IDH-wildtype
RPID-2LA66RD78P	Glioblastoma, IDH-wildtype
RPID-KCBEVCE9AU	Glioblastoma, IDH-mutant
RPID-ZNEDVYZLHL	Anaplastic oligodendroglioma, IDH-mutant and 1p/19q codeleted
RPID-DF8YJBT2T8	Glioblastoma, IDH-mutant
RPID-Y7X3A6Q6QR	Anaplastic oligodendroglioma, IDH-mutant and 1p/19q codeleted
RPID-DBYRVQKDSD	Glioblastoma, IDH-wildtype
RPID-LYVRB7TZS8	Glioblastoma, IDH-wildtype
RPID-3S2NU7M8CL	Glioblastoma, IDH-wildtype
RPID-WVV6XKA9UJ	Glioblastoma, IDH-wildtype
RPID-3A37FZGQF2	Anaplastic oligodendroglioma, IDH-mutant and 1p/19q codeleted
RPID-LL3JHXQXZY	Glioblastoma, IDH-mutant
RPID-9LEYZPXRMX	Glioblastoma, IDH-wildtype
RPID-ZEUCUVADD2	Glioblastoma, IDH-wildtype
RPID-5368YEEBAQ	Glioblastoma, IDH-wildtype
RPID-MBUG6TRVND	Glioblastoma, IDH-wildtype
RPID-BJ3JQVT7MA	Glioblastoma, IDH-wildtype
RPID-CJ2NRFPNYW	Glioblastoma, IDH-wildtype
RPID-947M2HG4A3	Glioblastoma, IDH-wildtype
RPID-QVRQF3JAK3	Glioblastoma, IDH-wildtype
RPID-J5AX927ECC	Glioblastoma, IDH-wildtype
RPID-2M26BQ5GEQ	Glioblastoma, IDH-wildtype
RPID-XRXLDNDQDD	Glioblastoma, IDH-wildtype
RPID-6G7KNMCH94	Glioblastoma, IDH-wildtype
RPID-3JKQ6HY46M	Glioblastoma, IDH-wildtype
RPID-TW8KF4NLVK	Glioblastoma, IDH-wildtype
RPID-XHDE3EPHM2	Glioblastoma, IDH-wildtype
RPID-UM3WBVVH9U	Glioblastoma, IDH-mutant
RPID-4K8W69MZM6	Glioblastoma, IDH-wildtype
RPID-CU4456596S	Glioblastoma, IDH-wildtype
RPID-GJ2N4Y8N4C	Glioblastoma, IDH-wildtype
RPID-UQFASEPDH9	Glioblastoma, IDH-wildtype
RPID-92K8YX4823	Glioblastoma, IDH-wildtype
RPID-ERQQ63MT2Y	Glioblastoma, IDH-wildtype
RPID-TVQT8KTT6D	Glioblastoma, IDH-wildtype
RPID-B5YFS97BZC	Glioblastoma, IDH-wildtype
RPID-FYSF7MXRDE	Glioblastoma, IDH-wildtype
RPID-6N5AY2QUGR	Glioblastoma, IDH-mutant
RPID-TDDUNGG3CJ	Glioblastoma, IDH-wildtype
RPID-682XWHNYTM	Glioblastoma, IDH-wildtype
RPID-584BCF8FH6	Glioblastoma, IDH-wildtype
RPID-SKYGLRNYV5	Glioblastoma, IDH-wildtype
RPID-BW2HQQA8NP	Glioblastoma, IDH-wildtype
RPID-GV2EEVLGMQ	Glioblastoma, IDH-mutant
RPID-VMD7NV9QBT	Glioblastoma, IDH-wildtype
RPID-K5NX3SQQS5	Glioblastoma, IDH-wildtype
RPID-NF2BZPXAGW	Glioblastoma, IDH-wildtype
RPID-L7U33GBJVN	Glioblastoma, IDH-wildtype
RPID-ZEBQLVQAWB	Glioblastoma, IDH-wildtype
RPID-D6LQZNCC83	Anaplastic oligodendroglioma, IDH-mutant and 1p/19q codeleted
RPID-AYX587Z5KT	Glioblastoma, IDH-wildtype
RPID-H9SXZRW9EK	Glioblastoma, IDH-wildtype
RPID-MHMSTLA4N3	Glioblastoma, IDH-mutant
RPID-N6XVMNJ7VB	Anaplastic oligodendroglioma, IDH-mutant and 1p/19q codeleted
RPID-44FK27C59F	Glioblastoma, IDH-wildtype
RPID-W33K2FVXYD	Glioblastoma, IDH-wildtype
RPID-DBJ75F8RWW	Glioblastoma, IDH-wildtype
RPID-JTZTHGHBLG	Glioblastoma, IDH-wildtype
RPID-NLTRBQASU9	Glioblastoma, IDH-wildtype
RPID-ZN8MUBP4A9	Glioblastoma, IDH-wildtype
RPID-B9GFESF39L	Anaplastic oligodendroglioma, IDH-mutant and 1p/19q codeleted
RPID-TRC2DKU8B9	Glioblastoma, IDH-wildtype
RPID-BFW55MGDX9	Glioblastoma, IDH-wildtype
RPID-F3MAKXAX5P	Glioblastoma, IDH-wildtype
RPID-2MZ7TWM68Z	Glioblastoma, IDH-wildtype
RPID-WGFSQ93VME	Glioblastoma, IDH-wildtype
RPID-DZQHA59VV2	Glioblastoma, IDH-wildtype
RPID-TKJ3T85VT9	Glioblastoma, IDH-wildtype
RPID-C7WT6SWAZ9	Glioblastoma, IDH-wildtype
RPID-FBZAHGYF7R	Glioblastoma, IDH-wildtype
RPID-JF45HSY4TB	Glioblastoma, IDH-wildtype
RPID-U4F9ZJFZ73	Glioblastoma, IDH-wildtype
RPID-X5GPBNCCNZ	Glioblastoma, IDH-mutant
RPID-TMDDPPKF6E	Glioblastoma, IDH-wildtype
RPID-H6KWQW5RBZ	Glioblastoma, IDH-wildtype
RPID-6RA4WSBT5B	Glioblastoma, IDH-wildtype
RPID-3XG9RNRJNZ	Glioblastoma, IDH-wildtype
RPID-ZTGASPMWRA	Glioblastoma, IDH-wildtype
RPID-6BU6PQWVAJ	Glioblastoma, IDH-wildtype
RPID-RB55TUC97Y	Glioblastoma, IDH-wildtype
RPID-VMH6K9MHBX	Glioblastoma, IDH-wildtype
RPID-XKVF8R6V9Z	Anaplastic oligodendroglioma, IDH-mutant and 1p/19q codeleted
RPID-KC8HLXS3JN	Glioblastoma, IDH-wildtype
RPID-VB8VX4CZNG	Anaplastic oligodendroglioma, IDH-mutant and 1p/19q codeleted
RPID-KDV3BP53LZ	Glioblastoma, IDH-wildtype
RPID-8UA8WGUTFZ	Glioblastoma, IDH-wildtype
RPID-9HZ7KCQ38F	Glioblastoma, IDH-wildtype
RPID-3J3Y745VNZ	Glioblastoma, IDH-wildtype
RPID-DCMRTPBEVC	Glioblastoma, IDH-wildtype
RPID-JU92EG8394	Glioblastoma, IDH-wildtype
RPID-74LRSKPZZ8	Anaplastic oligodendroglioma, IDH-mutant and 1p/19q codeleted
RPID-YP52BS8SN7	Glioblastoma, IDH-wildtype
RPID-K8MWK67T95	Glioblastoma, IDH-wildtype
RPID-2SGKW4BHVR	Glioblastoma, IDH-wildtype
RPID-E7QLPAYK6M	Glioblastoma, IDH-wildtype
RPID-RS5FHSMM5C	Glioblastoma, IDH-mutant
RPID-UE8JPYUVMP	Anaplastic oligodendroglioma, IDH-mutant and 1p/19q codeleted
RPID-9NLBMTHU4F	Glioblastoma, IDH-wildtype
RPID-ZBCFRQJ9SH	Anaplastic oligodendroglioma, IDH-mutant and 1p/19q codeleted
RPID-GARUEWG4LL	Glioblastoma, IDH-wildtype
RPID-WXFKW7X8DZ	Anaplastic oligodendroglioma, IDH-mutant and 1p/19q codeleted
RPID-VD4G6GXS95	Glioblastoma, IDH-wildtype
RPID-EZHB4FV74R	Glioblastoma, IDH-wildtype
RPID-Y4VWPUYRH4	Glioblastoma, IDH-wildtype
RPID-3K3HMZRSFB	Glioblastoma, IDH-wildtype
RPID-YAKPTHVWNC	Glioblastoma, IDH-wildtype
RPID-Y8KDFH7Q8X	Glioblastoma, IDH-wildtype
RPID-VZU8BRSXBY	Glioblastoma, IDH-mutant
RPID-5RYWMZJU6L	Glioblastoma, IDH-wildtype
RPID-XHUCD4QGA7	Glioblastoma, IDH-wildtype
RPID-NBPLXUZ8QC	Glioblastoma, IDH-wildtype
RPID-JFLZ6THUZ4	Glioblastoma, IDH-wildtype
RPID-NRGLM29K49	Glioblastoma, IDH-wildtype
RPID-WMGTW9GJ2X	Glioblastoma, IDH-wildtype
RPID-4MHVS6YWGL	Anaplastic oligodendroglioma, IDH-mutant and 1p/19q codeleted
RPID-ZV39SUW8YM	Glioblastoma, IDH-wildtype
RPID-E4E2BC4JBT	Glioblastoma, IDH-wildtype
RPID-3GJ79D5M2Q	Anaplastic oligodendroglioma, IDH-mutant and 1p/19q codeleted
RPID-N5PZXYRHVH	Glioblastoma, IDH-wildtype
RPID-REQSQWGZTC	Glioblastoma, IDH-wildtype
RPID-K9UXSXVCWL	Glioblastoma, IDH-wildtype
RPID-X5N4WT7R54	Glioblastoma, IDH-wildtype
RPID-3K3WGVQ86C	Glioblastoma, IDH-wildtype
RPID-ARM33DZGSW	Glioblastoma, IDH-wildtype
RPID-HT5SNWS2KM	Glioblastoma, IDH-wildtype
RPID-7NB2NC2KRQ	Glioblastoma, IDH-wildtype
RPID-7TLHBUD24V	Glioblastoma, IDH-wildtype
RPID-CYDCMUHDS8	Glioblastoma, IDH-wildtype
RPID-7ZAHUAST3E	Glioblastoma, IDH-wildtype
RPID-YGASWFJGMM	Glioblastoma, IDH-wildtype
RPID-WH5KM4HJJ2	Glioblastoma, IDH-wildtype
RPID-5U3Z35S8P2	Glioblastoma, IDH-wildtype
RPID-657KMP6M8M	Glioblastoma, IDH-wildtype
RPID-ANR727G95Z	Glioblastoma, IDH-wildtype
RPID-7WDMWPHPED	Glioblastoma, IDH-wildtype
RPID-FEQGD2WMLA	Glioblastoma, IDH-mutant
RPID-YUTNVYMLZH	Glioblastoma, IDH-wildtype
RPID-VYF2EN5H6Z	Glioblastoma, IDH-wildtype
RPID-5V48V94HK2	Glioblastoma, IDH-wildtype
RPID-VHSM52WRS5	Glioblastoma, IDH-wildtype
RPID-UPRH49N3K8	Glioblastoma, IDH-mutant
RPID-MPBBMESZKT	Glioblastoma, IDH-wildtype
RPID-N4Z7HYN9FY	Glioblastoma, IDH-wildtype
RPID-B7WNKXYNL7	Glioblastoma, IDH-wildtype
RPID-TSRF93ZJXA	Glioblastoma, IDH-wildtype
RPID-NV4FRPSLFR	Glioblastoma, IDH-wildtype
RPID-CNXKDJ5JF4	Glioblastoma, IDH-wildtype
RPID-L4DWM6MRFP	Glioblastoma, IDH-wildtype
RPID-FDEYYULWZU	Glioblastoma, IDH-wildtype
RPID-W6CQYZQS27	Glioblastoma, IDH-wildtype
RPID-QSRART4NAK	Glioblastoma, IDH-wildtype
RPID-CS2K64R9VT	Glioblastoma, IDH-wildtype
RPID-33VG98DATB	Glioblastoma, IDH-mutant
RPID-WGJMK6QMMF	Glioblastoma, IDH-wildtype
RPID-7GZVSFV7UX	Glioblastoma, IDH-wildtype
RPID-FQKLCEXM4D	Glioblastoma, IDH-wildtype
RPID-E7NPXMMRHS	Glioblastoma, IDH-wildtype
RPID-E4JU5PSGG6	Glioblastoma, IDH-mutant
RPID-2G2VMQ27AP	Glioblastoma, IDH-mutant
RPID-YMRXDEHSM2	Glioblastoma, IDH-wildtype
RPID-MXGD5AWNLH	Glioblastoma, IDH-wildtype

### Sheet: IDH status
patient_id	disease_status
RPID-5LSNWPQEPS	IDH-mutant
RPID-7P9FGCXMGL	IDH-wildtype
RPID-HKRHE4MMJH	IDH-wildtype
RPID-87S6MCCFQ7	IDH-wildtype
RPID-TEUY3VHNVM	IDH-wildtype
RPID-FW8AV3ZW55	IDH-wildtype
RPID-WWZQBGAYNZ	IDH-mutant
RPID-C57T5VFEQ7	IDH-wildtype
RPID-DL4Q3JVG2V	IDH-wildtype
RPID-ML2GNGR6LT	IDH-wildtype
RPID-RCBBNQKEPH	IDH-mutant
RPID-MDG23WQL7X	IDH-wildtype
RPID-LKYZTW4Z6D	IDH-wildtype
RPID-6LPPTNFVT8	IDH-mutant
RPID-FA2E9T2652	IDH-wildtype
RPID-9KVDWAK2XR	IDH-wildtype
RPID-JAETB3JQSD	IDH-mutant
RPID-MM7NVFAAFV	IDH-wildtype
RPID-GSJS3WQC4J	IDH-wildtype
RPID-TB5HNV43JN	IDH-wildtype
RPID-25S2SR346Z	IDH-wildtype
RPID-JH3XT2ED94	IDH-mutant
RPID-85BQ3Y8H6X	IDH-wildtype
RPID-UGV3JSJ9BR	IDH-wildtype
RPID-5TL48VTCSQ	IDH-mutant
RPID-V7TBP7M4Z8	IDH-wildtype
RPID-UHADTPS4L9	IDH-wildtype
RPID-4V9G49ACS3	IDH-wildtype
RPID-WFHFVDVEHN	IDH-wildtype
RPID-TQC3DXGRXH	IDH-wildtype
RPID-HPQQ8WEBGF	IDH-wildtype
RPID-8NC2RA7VU7	IDH-wildtype
RPID-Q34K6524T4	IDH-mutant
RPID-6X9UEDUK5C	IDH-wildtype
RPID-FY4MYB4S3Z	IDH-wildtype
RPID-WQJE724U2W	IDH-wildtype
RPID-DYNCWTTEVR	IDH-wildtype
RPID-DNER8CJ8L7	IDH-wildtype
RPID-VD9RWXRTYF	IDH-wildtype
RPID-7SWR3LHPLC	IDH-wildtype
RPID-T6F4F9YH7L	IDH-wildtype
RPID-NB5HZQRVXC	IDH-wildtype
RPID-SWUQ2BMFX8	IDH-wildtype
RPID-TZZRHPXL6W	IDH-wildtype
RPID-7DUYBWWR39	IDH-wildtype
RPID-9S6FBD8K6G	IDH-wildtype
RPID-GUDV2C9FND	IDH-wildtype
RPID-LTUASG4PK3	IDH-wildtype
RPID-9CYRMVAXRX	IDH-wildtype
RPID-VPKERXTZQ9	IDH-wildtype
RPID-B4VWVRC279	IDH-wildtype
RPID-Y3WQKYKYU2	IDH-mutant
RPID-J7Q68LJKG6	IDH-wildtype
RPID-UU47323PYY	IDH-mutant
RPID-QXCSRVSTXW	IDH-wildtype
RPID-H2W6LCYMHD	IDH-wildtype
RPID-AKAMAXZ6AM	IDH-wildtype
RPID-QV6PTSQZJW	IDH-mutant
RPID-YNW4JWWVLD	IDH-wildtype
RPID-SZYXBDSX3J	IDH-wildtype
RPID-X2GJQAMUFB	IDH-wildtype
RPID-K4X9WCNYNB	IDH-mutant
RPID-NKSQ8NUMM6	IDH-mutant
RPID-2ZLRJKGH86	IDH-mutant
RPID-WQHCVRKDCG	IDH-wildtype
RPID-DSXHUJ9TGT	IDH-wildtype
RPID-ERHMDJLNDC	IDH-wildtype
RPID-QRT8AMQH6D	IDH-wildtype
RPID-SWHP9Z67J2	IDH-wildtype
RPID-BNV6JHDH3U	IDH-wildtype
RPID-9TEBQP2CX5	IDH-wildtype
RPID-JKCEG8B5Q7	IDH-mutant
RPID-Q7T2D4WDFX	IDH-wildtype
RPID-6UM4TDTQKZ	IDH-wildtype
RPID-6VXAL67S6G	IDH-wildtype
RPID-8V9SHPYUE5	IDH-wildtype
RPID-TPB3JS3GGX	IDH-wildtype
RPID-PEWXFJEPYE	IDH-wildtype
RPID-Z98YFC2FTV	IDH-wildtype
RPID-5N9L5Y93HW	IDH-wildtype
RPID-UM33WTTZD6	IDH-wildtype
RPID-8KVSUXDG5F	IDH-wildtype
RPID-8449LLS2PH	IDH-wildtype
RPID-PX2U2MZ4ZP	IDH-wildtype
RPID-BTJXD9JKFX	IDH-wildtype
RPID-R8C8MF7XZP	IDH-wildtype
RPID-HJTZ8XJYW8	IDH-wildtype
RPID-4Y97THB866	IDH-wildtype
RPID-CYX33REJD9	IDH-wildtype
RPID-E59HW3R5AE	IDH-wildtype
RPID-FB5J2MWL9D	IDH-mutant
RPID-YE2696CSWJ	IDH-wildtype
RPID-ZJ3T64NCD7	IDH-wildtype
RPID-ET4XYH5XBH	IDH-wildtype
RPID-Y2LUXYN2EP	IDH-wildtype
RPID-SAHBC2KVTC	IDH-wildtype
RPID-8M5JWNX97M	IDH-wildtype
RPID-PML77YJVE3	IDH-wildtype
RPID-NGTP4J8SMT	IDH-wildtype
RPID-JGMBDREYXE	IDH-wildtype
RPID-G9YC9BM8R5	IDH-wildtype
RPID-L75N5NF2Y2	IDH-wildtype
RPID-QS73G5UDDH	IDH-wildtype
RPID-68BERZH5LK	IDH-wildtype
RPID-CK3PJ9S33M	IDH-wildtype
RPID-SNC3MFFAWQ	IDH-wildtype
RPID-4PYGQ7GNTJ	IDH-wildtype
RPID-RNFQVDDXMQ	IDH-wildtype
RPID-TLNF4YAC3W	IDH-wildtype
RPID-T7EQTTTQGN	IDH-wildtype
RPID-86JHFWTK2P	IDH-wildtype
RPID-ZNHS74V9E4	IDH-wildtype
RPID-CA6YVJC7AQ	IDH-wildtype
RPID-GJF23M7NB7	IDH-wildtype
RPID-BL9EQSF7FD	IDH-wildtype
RPID-R9M5LELANW	IDH-mutant
RPID-PSB9JX6E4T	IDH-wildtype
RPID-T4N4DU63TS	IDH-wildtype
RPID-R838CXW4HS	IDH-wildtype
RPID-EMKLPWN4ZZ	IDH-wildtype
RPID-L9JCGMJE67	IDH-mutant
RPID-N7XG28GKQ9	IDH-wildtype
RPID-F8HEUB9S38	IDH-wildtype
RPID-QZ753EBUFK	IDH-mutant
RPID-46KVQVW6TK	IDH-wildtype
RPID-BHGJJXSCMM	IDH-wildtype
RPID-4Z2UFQTX9Z	IDH-wildtype
RPID-TJQLRBLGPJ	IDH-wildtype
RPID-84J8H44DAJ	IDH-wildtype
RPID-WGF9RHEPSQ	IDH-wildtype
RPID-AJL5TXC9J3	IDH-wildtype
RPID-ESQR269FBU	IDH-wildtype
RPID-KD8BNZDUCT	IDH-wildtype
RPID-8YQW574XXT	IDH-wildtype
RPID-WQ7UQBHCE4	IDH-mutant
RPID-8YLSQQLK4C	IDH-wildtype
RPID-XRYE6PGG87	IDH-wildtype
RPID-SJYPWF2UMM	IDH-wildtype
RPID-KP77YFZE57	IDH-wildtype
RPID-K9E3L7GGM6	IDH-wildtype
RPID-S3YG6BXXDA	IDH-wildtype
RPID-QSV5S8T9CD	IDH-wildtype
RPID-69XZJ7TQA5	IDH-wildtype
RPID-7CGA8DQFJX	IDH-wildtype
RPID-UGJUERQLNH	IDH-wildtype
RPID-JU4RRCHHPB	IDH-wildtype
RPID-7MWU4YZ3J5	IDH-mutant
RPID-D7LSAAZE5H	IDH-wildtype
RPID-HPJY4LVMC5	IDH-wildtype
RPID-W5QYV7BK6P	IDH-mutant
RPID-YWCDPCMA3Q	IDH-wildtype
RPID-DP2JRPSZ2X	IDH-mutant
RPID-SCC2D5DGVA	IDH-wildtype
RPID-N3KHEX3TEK	IDH-wildtype
RPID-CCRQP3KDQX	IDH-wildtype
RPID-EZEMWGXHAK	IDH-wildtype
RPID-2C6GCEMA85	IDH-mutant
RPID-2VQD8BFD7Q	IDH-wildtype
RPID-42FNLPDZYE	IDH-wildtype
RPID-CZ4N7BF44Q	IDH-wildtype
RPID-9T6K287THF	IDH-wildtype
RPID-D9GSYVR8ZB	IDH-wildtype
RPID-DCK4JYC2FR	IDH-wildtype
RPID-RN922NZ3UF	IDH-wildtype
RPID-TR3XNQNFJA	IDH-wildtype
RPID-3UREHGHFQX	IDH-wildtype
RPID-TPWSCAG4TV	IDH-wildtype
RPID-D6W8NCGF9R	IDH-mutant
RPID-A3X4G3VFZW	IDH-wildtype
RPID-KCCXZ2L92Y	IDH-wildtype
RPID-M7CQM74BDX	IDH-wildtype
RPID-VCPT43UQAN	IDH-wildtype
RPID-HZ8E25W8TQ	IDH-wildtype
RPID-LY9P2HVMJ7	IDH-mutant
RPID-FX6JZGH4NK	IDH-wildtype
RPID-5ATZA6LHPG	IDH-wildtype
RPID-ECWY6DU3L3	IDH-wildtype
RPID-PHJ4W5YF5Z	IDH-wildtype
RPID-FUSDMQUXKQ	IDH-mutant
RPID-5K9PVQLHJZ	IDH-mutant
RPID-RHU44S94RF	IDH-wildtype
RPID-DWU9SREA4Z	IDH-mutant
RPID-PXRYKW5F8M	IDH-wildtype
RPID-ZTFFEHCL9E	IDH-wildtype
RPID-YBTUCQKFTH	IDH-wildtype
RPID-N7DP28PZQR	IDH-wildtype
RPID-XUASAMN3X5	IDH-wildtype
RPID-PNNLZUHW28	IDH-wildtype
RPID-2LA66RD78P	IDH-wildtype
RPID-KCBEVCE9AU	IDH-mutant
RPID-ZNEDVYZLHL	IDH-mutant
RPID-DF8YJBT2T8	IDH-mutant
RPID-Y7X3A6Q6QR	IDH-mutant
RPID-DBYRVQKDSD	IDH-wildtype
RPID-LYVRB7TZS8	IDH-wildtype
RPID-3S2NU7M8CL	IDH-wildtype
RPID-WVV6XKA9UJ	IDH-wildtype
RPID-3A37FZGQF2	IDH-mutant
RPID-LL3JHXQXZY	IDH-mutant
RPID-9LEYZPXRMX	IDH-wildtype
RPID-ZEUCUVADD2	IDH-wildtype
RPID-5368YEEBAQ	IDH-wildtype
RPID-MBUG6TRVND	IDH-wildtype
RPID-BJ3JQVT7MA	IDH-wildtype
RPID-CJ2NRFPNYW	IDH-wildtype
RPID-947M2HG4A3	IDH-wildtype
RPID-QVRQF3JAK3	IDH-wildtype
RPID-J5AX927ECC	IDH-wildtype
RPID-2M26BQ5GEQ	IDH-wildtype
RPID-XRXLDNDQDD	IDH-wildtype
RPID-6G7KNMCH94	IDH-wildtype
RPID-3JKQ6HY46M	IDH-wildtype
RPID-TW8KF4NLVK	IDH-wildtype
RPID-XHDE3EPHM2	IDH-wildtype
RPID-UM3WBVVH9U	IDH-mutant
RPID-4K8W69MZM6	IDH-wildtype
RPID-CU4456596S	IDH-wildtype
RPID-GJ2N4Y8N4C	IDH-wildtype
RPID-UQFASEPDH9	IDH-wildtype
RPID-92K8YX4823	IDH-wildtype
RPID-ERQQ63MT2Y	IDH-wildtype
RPID-TVQT8KTT6D	IDH-wildtype
RPID-B5YFS97BZC	IDH-wildtype
RPID-FYSF7MXRDE	IDH-wildtype
RPID-6N5AY2QUGR	IDH-mutant
RPID-TDDUNGG3CJ	IDH-wildtype
RPID-682XWHNYTM	IDH-wildtype
RPID-584BCF8FH6	IDH-wildtype
RPID-SKYGLRNYV5	IDH-wildtype
RPID-BW2HQQA8NP	IDH-wildtype
RPID-GV2EEVLGMQ	IDH-mutant
RPID-VMD7NV9QBT	IDH-wildtype
RPID-K5NX3SQQS5	IDH-wildtype
RPID-NF2BZPXAGW	IDH-wildtype
RPID-L7U33GBJVN	IDH-wildtype
RPID-ZEBQLVQAWB	IDH-wildtype
RPID-D6LQZNCC83	IDH-mutant
RPID-AYX587Z5KT	IDH-wildtype
RPID-H9SXZRW9EK	IDH-wildtype
RPID-MHMSTLA4N3	IDH-mutant
RPID-N6XVMNJ7VB	IDH-mutant
RPID-44FK27C59F	IDH-wildtype
RPID-W33K2FVXYD	IDH-wildtype
RPID-DBJ75F8RWW	IDH-wildtype
RPID-JTZTHGHBLG	IDH-wildtype
RPID-NLTRBQASU9	IDH-wildtype
RPID-ZN8MUBP4A9	IDH-wildtype
RPID-B9GFESF39L	IDH-mutant
RPID-TRC2DKU8B9	IDH-wildtype
RPID-BFW55MGDX9	IDH-wildtype
RPID-F3MAKXAX5P	IDH-wildtype
RPID-2MZ7TWM68Z	IDH-wildtype
RPID-WGFSQ93VME	IDH-wildtype
RPID-DZQHA59VV2	IDH-wildtype
RPID-TKJ3T85VT9	IDH-wildtype
RPID-C7WT6SWAZ9	IDH-wildtype
RPID-FBZAHGYF7R	IDH-wildtype
RPID-JF45HSY4TB	IDH-wildtype
RPID-U4F9ZJFZ73	IDH-wildtype
RPID-X5GPBNCCNZ	IDH-mutant
RPID-TMDDPPKF6E	IDH-wildtype
RPID-H6KWQW5RBZ	IDH-wildtype
RPID-6RA4WSBT5B	IDH-wildtype
RPID-3XG9RNRJNZ	IDH-wildtype
RPID-ZTGASPMWRA	IDH-wildtype
RPID-6BU6PQWVAJ	IDH-wildtype
RPID-RB55TUC97Y	IDH-wildtype
RPID-VMH6K9MHBX	IDH-wildtype
RPID-XKVF8R6V9Z	IDH-mutant
RPID-KC8HLXS3JN	IDH-wildtype
RPID-VB8VX4CZNG	IDH-mutant
RPID-KDV3BP53LZ	IDH-wildtype
RPID-8UA8WGUTFZ	IDH-wildtype
RPID-9HZ7KCQ38F	IDH-wildtype
RPID-3J3Y745VNZ	IDH-wildtype
RPID-DCMRTPBEVC	IDH-wildtype
RPID-JU92EG8394	IDH-wildtype
RPID-74LRSKPZZ8	IDH-mutant
RPID-YP52BS8SN7	IDH-wildtype
RPID-K8MWK67T95	IDH-wildtype
RPID-2SGKW4BHVR	IDH-wildtype
RPID-E7QLPAYK6M	IDH-wildtype
RPID-RS5FHSMM5C	IDH-mutant
RPID-UE8JPYUVMP	IDH-mutant
RPID-9NLBMTHU4F	IDH-wildtype
RPID-ZBCFRQJ9SH	IDH-mutant
RPID-GARUEWG4LL	IDH-wildtype
RPID-WXFKW7X8DZ	IDH-mutant
RPID-VD4G6GXS95	IDH-wildtype
RPID-EZHB4FV74R	IDH-wildtype
RPID-Y4VWPUYRH4	IDH-wildtype
RPID-3K3HMZRSFB	IDH-wildtype
RPID-YAKPTHVWNC	IDH-wildtype
RPID-Y8KDFH7Q8X	IDH-wildtype
RPID-VZU8BRSXBY	IDH-mutant
RPID-5RYWMZJU6L	IDH-wildtype
RPID-XHUCD4QGA7	IDH-wildtype
RPID-NBPLXUZ8QC	IDH-wildtype
RPID-JFLZ6THUZ4	IDH-wildtype
RPID-NRGLM29K49	IDH-wildtype
RPID-WMGTW9GJ2X	IDH-wildtype
RPID-4MHVS6YWGL	IDH-mutant
RPID-ZV39SUW8YM	IDH-wildtype
RPID-E4E2BC4JBT	IDH-wildtype
RPID-3GJ79D5M2Q	IDH-mutant
RPID-N5PZXYRHVH	IDH-wildtype
RPID-REQSQWGZTC	IDH-wildtype
RPID-K9UXSXVCWL	IDH-wildtype
RPID-X5N4WT7R54	IDH-wildtype
RPID-3K3WGVQ86C	IDH-wildtype
RPID-ARM33DZGSW	IDH-wildtype
RPID-HT5SNWS2KM	IDH-wildtype
RPID-7NB2NC2KRQ	IDH-wildtype
RPID-7TLHBUD24V	IDH-wildtype
RPID-CYDCMUHDS8	IDH-wildtype
RPID-7ZAHUAST3E	IDH-wildtype
RPID-YGASWFJGMM	IDH-wildtype
RPID-WH5KM4HJJ2	IDH-wildtype
RPID-5U3Z35S8P2	IDH-wildtype
RPID-657KMP6M8M	IDH-wildtype
RPID-ANR727G95Z	IDH-wildtype
RPID-7WDMWPHPED	IDH-wildtype
RPID-FEQGD2WMLA	IDH-mutant
RPID-YUTNVYMLZH	IDH-wildtype
RPID-VYF2EN5H6Z	IDH-wildtype
RPID-5V48V94HK2	IDH-wildtype
RPID-VHSM52WRS5	IDH-wildtype
RPID-UPRH49N3K8	IDH-mutant
RPID-MPBBMESZKT	IDH-wildtype
RPID-N4Z7HYN9FY	IDH-wildtype
RPID-B7WNKXYNL7	IDH-wildtype
RPID-TSRF93ZJXA	IDH-wildtype
RPID-NV4FRPSLFR	IDH-wildtype
RPID-CNXKDJ5JF4	IDH-wildtype
RPID-L4DWM6MRFP	IDH-wildtype
RPID-FDEYYULWZU	IDH-wildtype
RPID-W6CQYZQS27	IDH-wildtype
RPID-QSRART4NAK	IDH-wildtype
RPID-CS2K64R9VT	IDH-wildtype
RPID-33VG98DATB	IDH-mutant
RPID-WGJMK6QMMF	IDH-wildtype
RPID-7GZVSFV7UX	IDH-wildtype
RPID-FQKLCEXM4D	IDH-wildtype
RPID-E7NPXMMRHS	IDH-wildtype
RPID-E4JU5PSGG6	IDH-mutant
RPID-2G2VMQ27AP	IDH-mutant
RPID-YMRXDEHSM2	IDH-wildtype
RPID-MXGD5AWNLH	IDH-wildtype
